# Diagnosis and Prediction of Precursor States in Multiple Myeloma using Cell-free Chromatin

**DOI:** 10.1101/2025.10.31.25338878

**Authors:** Noa Omer Vilk, Vladimir Veinstein, Nadav Hermoni, Orly Ben-nun Shaul, Galina Pogrebijski, Esther Harpenas, Eyal Lebel, Marjorie Pick, Jenia Gutin, Moshe E. Gatt, Nir Friedman

**Affiliations:** The Lautenberg Center for Immunology and Cancer Research; Faculty of Medicine, The Hebrew University of Jerusalem, Israel; The Rachel and Selim Benin School of Computer Science and Engineering, The Hebrew University of Jerusalem, Israel; The Hebrew University Computational Medicine Center, The Hebrew University of Jerusalem, Israel; Department of Hematology, Hadassah Medical Center, Faculty of Medicine, The Hebrew University, Jerusalem, Israel; Senseera LTD, Jerusalem, Israel

**Author notes:** Equal contribution (Noa Omer Vilk, Vladimir Veinstein).

## Abstract

Multiple myeloma (MM) is a hematological malignancy that, in many cases, is preceded by monoclonal gammopathy of undetermined significance (MGUS) and smoldering multiple myeloma (SMM), pre-MM conditions with a lifelong risk of progression to symptomatic MM. Accurate diagnosis, prognostication, and adequate progress monitoring for these conditions require repeated invasive bone marrow biopsies. Additionally, current prognostic models for identifying higher-risk MGUS and SMM patients misclassify 20-30% of patients. Here, we apply Chromatin immunoprecipitation of cell-free chromatin (cfChIP-seq) from peripheral blood, which provides a genome-wide map of active promoters in the cells contributing to the circulating DNA, on a cohort of individuals with MGUS (n=65), SMM (n=27), patients with overt MM (n = 47), and healthy controls (n=82). We identified an increased representation of specific regions containing promoters specific to B-cells, plasma cells, and erythroblasts in MM blood samples. We used these regions to generate an MM score. This score is capable of diagnosing and staging the disease, and most importantly, identifying patients with a higher risk of 2-year progression (n = 18, p-value << 0.01). Our study highlights the potential of cfChIP-seq to contribute to differentiating plasma cell disease stages and monitoring progression non-invasively.
