## Supplementary material for "Diagnosis and Prediction of Precursor States in Multiple Myeloma using Cell-free Chromatin": Clinical Summary

Variable	Level	Healthy	MGUS	SMM	overt MM	p
Age		31.80 [28.86–34.74]	68.45 [66.00–70.89]	69.78 [65.01–74.54]	66.72 [63.08–70.37]	<0.001
Gender	F	38 (50.7%)	22 (31.4%)	13 (44.8%)	22 (46.8%)	0.115
Gender	M	37 (49.3%)	48 (68.6%)	16 (55.2%)	25 (53.2%)
Immunoglobulin Type	FLC		15 (21.4%)	5 (17.2%)	13 (27.7%)
Immunoglobulin Type	IgA		8 (11.4%)	7 (24.1%)
Immunoglobulin Type	IgG		26 (37.1%)	16 (55.2%)	6 (12.8%)
Immunoglobulin Type	IgM		2 (2.9%)	1 (3.4%)
BM infiltration (%)			0.03 [0.02–0.04]	0.19 [0.11–0.28]	0.41 [0.27–0.56]	<0.001
Albumin			29.55 [24.72–34.39]	20.67 [13.23–28.11]	24.00 [18.14–29.87]	0.1
B2-Microglobulin			3.44 [2.02–4.86]	2.89 [2.24–3.54]	5.87 [3.97–7.76]	0.0332
Creatinine			64.13 [51.88–76.38]	42.01 [23.94–60.07]	68.51 [35.03–101.98]	0.329
Erythroblast enriched subscore			139.53 [87.01–192.06]	121.07 [47.95–194.20]	533.85 [321.21–746.48]	<0.001
Plasma-cell enriched subscore			37.77 [28.34–47.20]	46.85 [28.02–65.69]	354.77 [212.97–496.57]	<0.001
cfChIP MM score			177.31 [120.30–234.32]	167.93 [86.84–249.02]	888.62 [626.60–1150.63]	<0.001
ISS Score (MM only)					1.94 [1.67–2.21]
