## Supplemental Table 3 - Genes in Score for "Diagnosis and Prediction of Precursor States in Multiple Myeloma using Cell-free Chromatin"

Subscore	Genes
Plasma-cell enriched subscore	AMPD1, KCNN3, FCRL5, SEC16B, ESRRG, FRZB, AC105760.3, ANO7, FBLN2, WNT5A, EU250752, ZBTB38, RP11-115D19.1, RP11-314N14.1, UBE2QL1, LOC643401, LOC643401, ARHGAP26, SNORD46, MYC;PVT1;MIR1204, AKAP2, KIAA1217, LINC00958, CNTN5, POU2AF1, AK124066, BC031864, FBXW8, LINC00944, LOC283710, PITPNC1, MACROD2, AF127936.3, IGLL5, DQ575049
Erythroblast enriched subscore	ERMAP, SPTA1, DARC, CTSE, ADD2, FRYL, GYPE, GYPB, GYPA, BC039551, SFRP2, C4orf45, RHAG, KCNH2, ALAD, HBB, HBD, SOX6, RP13-786C16.1, YPEL4, RAB3IL1, C2CD3;PPME1, HMBS, RP11-233G1.4, ART4, FOXN3, TLN2, TMC5, AHSP, DHODH, ARHGAP23, TTC25, MYL4, EVPL, C17orf99, SLC14A1, FECH, SEC14L4, ALAS2, PSMD10;ATG4A
