## Supplemental Table 2 - QC table for "Diagnosis and Prediction of Precursor States in Multiple Myeloma using Cell-free Chromatin"

SampleID	Total sequenced	%Alignment	Total.uniq	%Signal at TSS	Sex
MMPS0254-2	5163811	82.246	2832060	69.35	male
MMPS0008-1	6245409	83.127	4285985	82.72	female
MMPS0004-1	2623802	73.385	1745797	55.86	female
MMPS0010-1	3257445	78.791	2181808	56.19	female
MMPS0009-1	3909274	85.112	3183169	69.83	male
MMPS0007-1	2562231	79.18	1388876	86.14	male
MMPS0011-1	2771388	68.544	1786462	53	male
MMPS0003-1	1916215	48.506	838394	79.98	female
MMPS0006-1	2381570	64.819	1394311	59.91	male
MMPS0002-1	1998379	68.984	1261387	78.95	male
MMPS0001-1	1900123	62.44	1021449	83.21	male
MMPS0015-1	1496744	83.606	1152988	75.56	female
MMPS0036-1	3775947	83.314	2753542	62.55	male
MMPS0042-1	3635333	83.047	2871150	80.07	male
MMPS0017-1	2993414	77.788	1677595	64.72	male
MMPS0022-1	6157052	85.73	4728092	51.88	male
MMPS0028-1	2882205	66.715	1717329	48.48	male
MMPS0024-1	4320697	27.503	1082335	72.25	male
MMPS0032-1	4569862	84.779	3470771	58.37	female
MMPS0019-1	3698999	85.254	2785470	72.52	female
MMPS0046-1	3709991	81.349	2825545	47.9	male
MMPS0025-1	4363955	85.06	3525892	58.84	female
MMPS0018-1	3606268	83.822	2500944	76.09	female
MMPS0041-1	4890602	84.423	3952263	51.84	female
MMPS0020-1	4073894	84.509	3042938	69.93	male
MMPS0029-1	4278789	82.263	3335453	45.6	male
MMPS0039-1	3497539	77.923	2461001	48.72	male
MMPS0021-1	4759248	85.84	3780559	44.62	male
MMPS0050-1	5782175	85.57	3884006	43.16	male
MMPS0049-1	1617742	63.969	961673	70.2	female
MMPS0048-1	1577383	71.045	841238	63.94	female
MMPS0050-1	2622785	78.832	1849744	41.91	male
MMPS0030-2	2838685	85.793	1974436	83.5	male
MMPS0054-1	2844947	88.612	2199736	84.23	male
MMPS0052-1	2732382	87.455	2068174	76.25	female
MMPS0047-1	2545250	84.864	1881088	57.14	male
MMPS0059-1	2253263	86.206	1765821	79.14	male
MMPS0017-2	2045283	84.582	1010902	79.87	male
MMPS0053-1	2700440	83.628	1964298	61.26	male
MMPS0057-1	2234599	82.969	1149943	75.48	female
MMPS0051-1	2562390	84.615	1813692	85.77	female
MMPS0055-1	2490389	91.919	2192586	86.05	male
MMPS0061-1	1179044	67.635	636873	79.4	female
MMPS0066-1	1968968	86.039	1532865	91.72	male
MMPS0067-1	1915949	82.55	1480920	46.22	male
MMPS0068-1	2612327	87.433	2121243	91.05	female
MMPS0081-1	4242949	84.298	3166882	89.03	female
MMPS0089-1	4204210	85.463	3108724	88.17	male
MMPS0095-1	5310715	83.605	3346091	74.09	female
MMPS0094-1	5910667	88.652	5065336	85.83	male
MMPS0090-1	4776375	86.119	3553260	84.13	female
MMPS0085-1	1778775	79.9	1187085	83.05	male
MMPS0092-1	4781608	82.036	3224499	90.41	male
MMPS0083-1	2419493	84.941	1637340	84.72	male
MMPS0099-1	1778507	81.201	1241220	88.93	female
MMPS0102-1	2290940	71.01	1506399	92.46	female
MMPS0100-1	1454458	47.59	647395	88.3	female
MMPS0098-1	1786413	56.075	894157	91.08	male
MMPS0096-1	1549157	68.806	882035	92.65	male
MMPS0103-1	1060806	80.543	771868	90.04	female
MMPS0104-1	5247644	86.479	4293945	90.41	male
MMPS0105-1	2988535	83.493	1974146	92.57	male
MMPS0106-1	4539489	79.723	3193922	90.56	male
MMPS0108-1	3545251	75.586	2369174	92.23	male
MMPS0115-1	2305114	64.817	1259721	92.29	male
MMPS0116-1	5553096	70.287	3196604	86.39	female
MMPS0110-1	6740336	80.418	4837624	92.17	male
MMPS0114-1	5542041	56.056	1886446	91.85	female
MMPS0111-1	1557949	75.853	1010912	91.83	male
MMPS0117-1	4153045	87.605	3080048	85.34	female
MMPS0119-1	1164570	77.048	746427	91.98	male
MMPS0120-1	3570229	81.849	2547740	85.02	male
MMPS0121-1	2887494	85.865	1890880	93.39	male
MMPS0132-1	2982166	89.38	2399044	93.29	male
MMPS0125-1	2392920	86.274	1585046	91.78	male
MMPS0128-1	2725829	85.089	1669976	93.08	male
MMPS0006-2	2970374	88.395	2254993	94.62	male
MMPS0127-1	2744841	87.498	1840885	93.21	male
MMPS0085-2	1580211	80.767	1040742	90.96	male
MMPS0124-1	1088381	82.488	758182	93.21	male
MMPS0122-1	2030400	83.861	1302581	93.43	male
MMPS0129-1	2723044	87.088	1986829	93.58	female
MMPS0131-1	1243022	78.107	753071	92.99	female
MMPS0126-1	2225049	86.316	1377767	93.1	male
MMPS0051-2	3130767	86.394	2294037	90.74	female
MMPS0147-1	4403429	85.838	2943321	90.58	male
MMPS0081-2	3220521	88.244	2654105	92.34	female
MMPS0137-1	2760459	85.21	2109120	56.61	male
MMPS0143-1	4908202	79.005	2387684	81.01	male
MMPS0155-1	5073401	80.323	2389206	85.54	male
MMPS0146-1	5936269	89.43	4155733	91.45	female
MMPS0154-1	4003674	84.852	2547632	89.87	male
MMPS0134-1	5337478	81.904	2649566	82.8	male
MMPS0139-1	7589397	92.873	6745963	92.29	female
MMPS0019-2	4083176	89.644	3153528	91.04	female
MMPS0156-1	7440055	83.688	3408228	80.27	female
MMPS0161-1	2842694	76.407	2046409	91.43	male
MMPS0159-1	5600111	69.52	3653129	92.02	male
MMPS0162-1	4622136	50.726	2174348	76.46	female
MMPS0160-1	4998354	90.259	4368199	88.58	male
MMPS0158-1	4530030	88.495	3675143	88.66	female
MMPS0059-2	4167995	75.454	1672697	89.69	male
MMPS0164-1	5069680	83.344	3494710	88.75	male
MMPS0167-1	6519513	83.19	4352835	89.68	male
MMPS0169-1	2934862	86.313	2243727	82.67	female
MMPS0173-1	1118216	80.67	831749	82.98	male
MMPS0177-1	1538591	70.172	872119	91.02	male
MMPS0174-1	3376685	87.22	2696559	74.91	male
MMPS0176-1	2619235	84.662	2040271	79.78	male
MMPS0170-1	2104534	77.533	1327951	64.93	male
MMPS0179-1	3798439	86.457	2896728	90.89	female
MMPS0180-1	6241021	79.033	4304281	81.69	female
MMPS0330-1	7957654	89.853	6430317	78.56	male
MMPS0336-1	5088751	89.069	3996951	88.26	male
MMPS0365-1	2759126	84.209	2021581	84.49	female
MMPS0363-1	2158976	76.801	1307185	68.1	male
MMPS0320-1	2204111	81.911	1627194	85.68	female
MMPS0329-1	2897784	89.844	2519826	91.21	male
MMPS0328-1	3258721	88.862	2773690	92.07	male
MMPS1175-1	2036004	83.018	1595397	93.65	male
MMPS0344-1	5022991	89.636	3765337	93.66	male
MMPS0345-1	5632285	90.233	4453184	94.29	female
MMPS0350-1	4646448	91.86	4071532	87.74	female
MMPS0333-1	4918016	92.229	4407447	91.55	male
MMPS0470-1	2344495	81.745	1672868	79.32	female
MMPS0492-1	3764364	83.593	2624883	80.56	male
MMPS0600-1	4172343	84.5	3037174	74.71	female
MMPS0408-1	4879780	86.549	3567111	87.06	female
MMPS0602-1	4905283	88.025	4169303	94.21	male
MMPS0603-1	5092423	87.901	3973004	90.64	female
MMPS0604-1	5033512	91.529	4251045	85.9	female
MMPS0353-1	2111869	79.063	1578885	89.53	female
MMPS0030-3	3779583	82.907	2986016	87.87	male
MMPS0509-1	4806271	89.847	4055017	82.37	male
MMPS0372-1	6490490	90.929	5260283	85.61	female
MMPS0502-1	3278467	77.808	2288496	84.66	female
MMPS0480-1	3586276	85.23	2643468	82.09	male
MMPS0366-1	4807500	90.518	4113494	83.91	female
MMPS0254-1	1797571	55.131	901918	89.82	male
PS0001-8	6458896	84.414	3473013	88.26	Male
PS0002-6	3217822	86.772	1774342	90.12	Female
PS0003-31	4151313	83.758	2955795	87.93	Female
PS0005-2	7438686	87.58	3227012	89.23	Male
PS0008-1	3103120	90.541	1472963	89.7	Female
PS0010-3	2501098	82.243	1642329	88.74	Male
PS0035-19	7240349	86.835	4915860	90.88	Male
PS0043-5	3423524	85.242	2557948	79.85	Female
PS0045-1	3997507	82.084	2023119	88.75	Female
PS0046-3	4012427	79.673	1669596	89.49	Female
PS0055-1	2438959	85.998	1620038	86.46	Male
PS0062-2	2400644	80.107	1533061	91.36	Male
PS0064-1	1549993	73.234	1019143	89.34	Male
PS0066-4	5336815	84.617	4045320	83.64	Male
PS0087-12	4218970	87.042	1737443	89.96	Male
PS0103-1	1847633	80.918	1218280	91.77	Female
PS0104-1	3286456	84.963	2375495	91.16	Female
PS0109-1	2454410	87.17	1526021	88.77	Male
PS0110-1	1917708	83.592	987702	88.61	Male
PS0112-1	1720847	79.854	1056665	88.45	Female
PS0114-1	2065976	81.938	1413885	88.48	Female
PS0115-1	1632289	75.99	1108570	85.56	Male
PS0117-2	4785803	69.887	2417689	89.62	Male
PS0118-1	3543603	87.844	2503506	91.05	Male
PS0119-8	4334203	84.187	2681710	92.09	Female
PS0121-4	5789384	79.135	2776683	89.46	Female
PS0122-1	3630898	85.23	1344298	87.69	Male
PS0123-1	2366387	85.307	1756476	83.72	Female
PS0124-1	2872164	81.185	1750189	86.92	Female
PS0125-10	4489660	76.271	2628654	90.69	Male
PS0127-6	4501260	81.826	2537903	93.07	Male
PS0128-1	2659031	84.42	1946842	84.46	Female
PS0130-1	1883099	78.013	1258028	85.17	Male
PS0131-1	4945776	78.533	2887021	88.49	Female
PS0133-1	5327633	62.161	2596693	75.59	Male
PS0135-1	3508367	43.303	1310804	87.81	Female
PS0136-1	2860312	44.723	1153253	81.95	Male
PS0137-1	3744927	52.765	1699800	77.7	Male
PS0138-1	2617133	68.945	1576538	84.88	Female
PS0139-1	5477397	69.14	3412880	82.32	Male
PS0140-1	4129439	68.469	2483976	84.27	Male
PS0142-1	3754263	58.699	1834342	88.45	Female
PS0143-1	2938031	48.284	1260685	84.68	Male
PS0145-1	2725292	40.068	925376	85.07	Male
PS0149-1	1833626	80.131	1143200	90.94	Female
PS0151-1	1347452	62.753	800621	88.13	Female
PS0152-1	1901706	80.365	1100726	91	Female
PS0153-1	1649792	83.348	1171455	88.4	Female
PS0154-1	2549738	83.539	1685992	84.92	Female
PS0157-3	5770140	81.887	2041552	90.04	Female
PS0159-1	2316000	82.106	1592951	88.23	Male
PS0160-2	5245890	81.79	3546058	85.22	Male
PS0161-1	2341613	72.2	1398108	87.41	Female
PS0162-1	3813019	80.4	2700170	88.84	Female
PS0163-1	2386707	41.454	778663	89.19	Female
PS0164-1	9848015	84.511	6705978	92.76	Male
PS0165-1	3534244	76.547	2290220	89.96	Male
PS0166-1	2733945	71.652	1564942	91.55	Female
PS0167-1	3751594	71.961	2085074	92.69	Male
PS0168-1	3944230	71.078	2361173	89.05	Female
PS0169-1	5003232	82.115	3165501	92.82	Male
PS0171-1	4354914	83.124	1812699	93.15	Female
PS0173-1	1316221	85.993	1082857	91.44	Female
PS0174-1	2875276	82.98	1915089	93.58	Female
PS0176-1	2870143	85.435	1965314	91.58	Female
PS0177-1	2029301	80.884	1182639	92.5	Female
PS0178-1	1463403	84.41	1115591	92.14	Female
PS0180-1	1035883	83.722	809104	92.56	Male
PS0181-1	1925296	83.139	1429434	88.52	Male
PS0182-1	2650435	79.006	1878758	93.07	Male
PS0183-1	1956318	78.187	1354382	92.12	Female
PS0184-1	2108149	80.501	1537995	89.77	Male
PS0185-1	1297274	79.843	946468	91.8	Female
PS0187-1	3921331	80.491	953123	81.17	Female
PS0188-1	1477963	80.714	1060119	89.12	Male
PS0189-1	3941253	83.937	1264577	90.34	Male
PS0190-1	2512437	83.479	1891175	90.93	Female
PS0191-1	2509086	78.435	1352519	90.6	Female
PS0193-1	2203309	84.038	1635737	92.29	Female
PS0194-1	6431005	84.486	4104492	91.62	Male
PS0196-1	6200677	83.841	3263711	86.11	Female
PS0199-1	6035490	81.615	3091937	80.09	Female
