## Supplemental Table 1 - Clinical data for "Diagnosis and Prediction of Precursor States in Multiple Myeloma using Cell-free Chromatin"

	SampleID	collection_date	Group	Age	set	Gender	Biochemical_Progression	biochemical_progression_date	Clinical_Progression	Clinical_Progression_date	IG.Type.IGA.1.IGG.2.IGM.3.IGM.IGG.4.None.0	IGM_Value	IGG_Value	IGA_Value	KAP.LAB.RATIO_Value	BM_infiltration	B_2_Microglobulin	HGB_Value	Mayo.score	IMWG.2.20.20.score	cfChIP.MM.score	MM.P.score	MM.E.score
1	MMPS0117-1	Jan-2023	overt MM	NA	train	F	NA	NA	NA	NA	NA	NA	NA	NA	NA	NA	NA	NA	NA	NA	2528.366229	43.78486234	2484.581367
2	MMPS0001-1	Dec-2021	MGUS	71-75	test	M	0	NA	0	NA	2	25.9	1530	78.2	2.09	0.015	NA	14.7	2	0	70.00760273	25.7949762	44.21262653
3	MMPS0002-1	Feb-2021	MGUS	66-70	test	M	0	NA	0	NA	0	39.5	652	742	2.31	NA	2.46	13.8	2	NA	288.2079687	99.71809719	188.4898715
4	MMPS0003-1	Feb-2021	overt MM	81-85	train	F	NA	NA	NA	NA	0	9.6	546	15	201.89	0.25	4.77	11.2	2	2	465.2695656	215.4797585	249.7898071
5	MMPS0004-1	Feb-2021	MGUS	81-85	test	F	0	NA	0	NA	2	72.3	1160	101	1.6	NA	NA	12.9	0	NA	125.3536673	65.33558569	60.01808157
6	MMPS0005-1	Feb-2021	overt MM	76-80	test	F	NA	NA	NA	NA	0	8.78	664	29.6	175.3	0.45	11.7	8.9	2	2	1630.115923	460.625956	1169.489967
7	MMPS0006-1	Apr-2021	MGUS	46-50	test	M	0	NA	0	NA	0	31.6	604	163.7	5.52	0.03	NA	14	2	0	105.2854146	46.71161228	58.57380235
8	MMPS0007-1	Mar-2021	overt MM	36-40	test	M	NA	NA	NA	NA	NA	8	4306	17.7	66.14	NA	3.29	9.8	NA	NA	1116.774172	354.2337853	762.5403865
9	MMPS0008-1	Mar-2021	overt MM	66-70	train	F	NA	NA	NA	NA	2	8	4868	15	45.28	0.7	NA	11	2	3	2001.529269	116.4947803	1885.034488
10	MMPS0009-1	Mar-2021	overt MM	61-65	train	M	NA	NA	NA	NA	0	8	294	15.6	450.93	0.35	3.77	10.4	2	2	1448.566146	615.852484	832.7136621
11	MMPS0010-1	May-2021	overt MM	76-80	train	F	NA	NA	NA	NA	0	56.1	1433	65	0.96	NA	2.31	14.6	1	NA	211.2990481	105.0039112	106.2951368
12	MMPS0011-1	May-2021	overt MM	51-55	train	M	NA	NA	NA	NA	2	22.2	2270	46.7	0.02	0.2	2.12	14.1	2	3	324.1614333	145.2856119	178.8758214
13	MMPS0015-1	Jun-2021	MGUS	56-60	test	F	no follow up	NA	no follow up	NA	2	153.9	1980	248.7	0.34	NA	NA	9.1	1	NA	94.3628088	30.7036153	63.65919351
14	MMPS0017-1	Jun-2021	MGUS	71-75	test	M	0	NA	0	NA	2	26.4	2014	40.3	2.98	0.05	NA	14.2	2	1	119.0997365	44.14605438	74.95368216
15	MMPS0018-1	Jul-2021	MGUS	51-55	test	F	no follow up	NA	no follow up	NA	1	152	955	970	0.32	0.01	NA	12.6	1	0	75.37635624	18.76997706	56.60637918
16	MMPS0019-1	Jul-2021	MGUS	56-60	test	F	0	NA	0	NA	2	55	1800	22	0.833333333	NA	NA	14	1	NA	68.52014992	24.4761823	44.04396761
17	MMPS0020-1	Jul-2021	MGUS	61-65	test	M	0	NA	0	NA	1	23	700	1160	5	NA	NA	13.52	2	NA	88.03239864	44.86776798	43.16463066
18	MMPS0021-1	Jun-2021	MGUS	51-55	test	M	0	NA	0	NA	2	84.2	854	250.6	0.53	NA	NA	14.9	0	NA	100.6648314	45.15489217	55.50993923
19	MMPS0022-1	Jun-2021	MGUS	51-55	test	M	no follow up	NA	no follow up	NA	NA	62.2	956	229.6	0.72	NA	NA	14	NA	NA	749.5954531	43.21710227	706.3783509
20	MMPS0024-1	Jun-2021	MGUS	71-75	test	M	0	NA	0	NA	0	120	1010	120	1	0.03	NA	14.7	1	0	87.92150986	42.48759032	45.43391954
21	MMPS0025-1	Jun-2021	overt MM	61-65	train	F	NA	NA	NA	NA	0	55.8	1028	253.2	36.92	NA	3.39	12.8	2	NA	301.7634572	213.6944647	88.06899249
22	MMPS0028-1	Jul-2021	MGUS	71-75	test	M	0	NA	0	NA	2	15.9	1779	71.8	15.22	0.03	NA	12.6	2	0	199.378246	88.02859505	111.349651
23	MMPS0029-1	Jul-2021	overt MM	71-75	train	M	NA	NA	NA	NA	0	21.5	699	77.1	62.12	0.1	2.65	12.4	2	1	312.6167428	192.8829788	119.733764
24	MMPS0032-1	Jul-2021	overt MM	86-90	test	F	NA	NA	NA	NA	2	14.7	3637	20.8	0.04	0.5	10.1	10.5	2	3	150.1542246	68.91415869	81.24006586
25	MMPS0036-1	Aug-2021	MGUS	56-60	test	M	no follow up	NA	no follow up	NA	NA	51.8	1392	283.6	0.95	NA	NA	14.1	NA	NA	108.4608789	39.82103745	68.63984145
26	MMPS0039-1	Oct-2021	MGUS	86-90	test	M	1	Sep-2023	1	Sep-2023	2	31	2285	111.9	4.19	0.075	NA	12.7	2	1	132.7220103	47.46181002	85.26020024
27	MMPS0041-1	Oct-2021	MGUS	66-70	test	F	0	NA	0	NA	0	235	880	125.1	8.75	0.03	4.07	13.1	2	0	171.8620595	38.97927117	132.8827884
28	MMPS0042-1	Oct-2021	overt MM	56-60	train	M	NA	NA	NA	NA	NA	27.8	3319	46	1.9	NA	NA	10.7	NA	NA	985.0132909	287.5790581	697.4342328
29	MMPS0046-1	Aug-2021	SMM	81-85	test	M	1	Jan-2022	1	Feb-2022	0	50.8	891	64.5	0.04	0.15	3.43	12.8	2	1	156.3078374	58.68015264	97.62768473
30	MMPS0135-1	May-2023	MGUS	76-80	test	F	0	NA	0	NA	NA	327.4	1229	105.1	0.57	NA	6.08	12.2	NA	NA	1653.15034	138.6402569	1514.510083
31	MMPS0158-1	Jul-2023	overt MM	61-65	train	F	NA	NA	NA	NA	NA	21.7	3081	33.3	0.09	NA	3.57	10.9	NA	NA	625.6804423	84.34905546	541.3313868
32	MMPS0156-1	Jul-2023	MGUS	61-65	test	F	0	NA	0	NA	2	NA	NA	NA	NA	NA	NA	13.6	NA	NA	129.4786603	45.93151958	83.54714068
33	MMPS1175-1	Nov-2023	MGUS	61-65	test	M	0	NA	0	NA	2	112.3	2179	69.9	1.31	NA	1.58	14	1	NA	52.23733409	25.49616699	26.7411671
34	MMPS0048-1	Jun-2022	MGUS	66-70	test	F	0	NA	0	NA	2	74	2735	40	10.2	NA	NA	13	2	NA	233.5034992	41.88726268	191.6162365
35	MMPS0057-1	Jul-2022	MGUS	56-60	test	F	no follow up	NA	no follow up	NA	2	33	617	150	0.37	NA	NA	15.5	0	NA	84.74208396	30.50165276	54.24043121
36	MMPS0052-1	Jul-2022	overt MM	61-65	train	F	NA	NA	NA	NA	0	16.3	607	44.2	0.05	0.55	NA	12.8	2	2	199.5824376	93.27556805	106.3068695
37	MMPS0047-1	Jul-2022	SMM	76-80	test	M	no follow up	NA	no follow up	NA	0	NA	NA	NA	NA	NA	NA	NA	NA	NA	174.6002189	56.1876877	118.4125312
38	MMPS0055-1	Jul-2022	overt MM	46-50	train	M	NA	NA	NA	NA	2	18.1	4657	15	229.17	0.5	3.54	8.7	2	3	3023.495373	1539.236455	1484.258918
39	MMPS0125-1	Mar-2022	MGUS	71-75	test	M	0	NA	0	NA	2	26.9	2048	104.7	2.05	NA	NA	14.7	2	NA	97.02333048	17.52065909	79.50267139
40	MMPS0050-1	Jun-2022	overt MM	81-85	test	M	NA	NA	NA	NA	0	188.2	506	748.8	0.02	0.9	NA	12.8	2	2	716.7907033	600.6868876	116.1038157
41	MMPS0053-1	Jul-2022	MGUS	61-65	test	M	no follow up	NA	no follow up	NA	2	116.6	1427	233.4	1.45	NA	NA	15.6	0	NA	103.1062911	48.68588828	54.42040277
42	MMPS0054-1	Jul-2022	MGUS	76-80	test	M	0	NA	0	NA	1	59	516	442.9	0.1	NA	2.08	14.2	2	NA	319.4285427	14.67772618	304.7508165
43	MMPS0049-1	Jun-2022	overt MM	61-65	test	F	NA	NA	NA	NA	0	15.7	783	116.5	93.67	0.8	7.2	9.6	2	2	1732.129749	290.6420467	1441.487703
44	MMPS0061-1	Aug-2022	overt MM	46-50	train	F	NA	NA	NA	NA	0	33	490	35	0.02	NA	NA	14.3	2	NA	108.8157672	32.18120407	76.63456313
45	MMPS0051-1	Aug-2022	SMM	66-70	test	F	0	NA	0	NA	1	22.6	533	911.1	20	0.2	1.51	13.5	2	2	94.31155767	35.08732923	59.22422844
46	MMPS0066-1	Sep-2022	MGUS	76-80	test	M	no follow up	NA	no follow up	NA	NA	NA	1327	NA	0.92	NA	NA	14.9	NA	NA	47.09279987	10.30814447	36.7846554
47	MMPS0067-1	Sep-2022	MGUS	81-85	test	M	no follow up	NA	no follow up	NA	NA	845.4	913	135.3	2.43	NA	NA	16.2	NA	NA	198.9086308	78.62925623	120.2793745
48	MMPS0068-1	Sep-2022	overt MM	71-75	train	F	NA	NA	NA	NA	0	133.4	1080	197.5	0.09	0.075	NA	9.8	2	0	153.8439336	17.33958937	136.5043442
49	MMPS0094-1	Nov-2022	overt MM	61-65	test	M	NA	NA	NA	NA	NA	11.3	370	15	26.92	NA	NA	9.5	NA	NA	2493.291186	2143.518051	349.7731355
50	MMPS0108-1	Jan-2023	overt MM	76-80	train	M	NA	NA	NA	NA	2	31.6	3673	45.2	22.5	0.2	3.28	11.7	2	3	693.0950308	313.3943377	379.7006931
51	MMPS0081-1	Oct-2022	MGUS	61-65	test	F	0	NA	0	NA	2	20	1326	20	0.12	0.03	NA	13.8	1	0	215.602132	22.62820501	192.973927
52	MMPS0090-1	Nov-2022	overt MM	81-85	train	F	NA	NA	NA	NA	0	23.3	676	99.9	77.85	0.5	3.73	13.1	2	2	186.5824969	117.5826865	68.99981042
53	MMPS0102-1	Dec-2022	MGUS	61-65	test	F	0	NA	0	NA	0	44.3	645	100	0.04	NA	NA	12.3	2	NA	891.3731815	93.17595592	798.1972256
54	MMPS0096-1	Dec-2022	SMM	71-75	test	M	1	Jun-2023	1	Jun-2023	2	22.2	4626	215.7	0.02	0.3	NA	13.9	2	3	137.8097756	35.44376703	102.3660086
55	MMPS0111-1	Jan-2023	overt MM	56-60	train	M	NA	NA	NA	NA	NA	53	983	124	28.2	NA	2.53	14.7	NA	NA	88.22505417	19.60096699	68.62408718
56	MMPS0083-1	Nov-2022	overt MM	76-80	train	M	NA	NA	NA	NA	0	51.6	970	106.8	0.03	0.1	4.5	12.8	2	1	540.7112465	439.5620435	101.149203
57	MMPS0254-1	Dec-2022	SMM	71-75	test	M	0	NA	0	NA	2	20	2443	19.3	25	0.65	NA	14.5	2	3	171.6236337	51.43524304	120.1883907
58	MMPS0174-1	Mar-2023	overt MM	61-65	train	M	NA	NA	NA	NA	NA	143.1	863	2597.8	0.08	NA	3.81	12.2	NA	NA	926.7262135	836.7106771	90.01553639
59	MMPS0105-1	Dec-2022	MGUS	66-70	test	M	0	NA	0	NA	3	1450	737	170	1.5	NA	NA	15.1	1	NA	53.75948913	27.15391739	26.60557175
60	MMPS0115-1	Jan-2023	MGUS	71-75	test	M	NA	NA	NA	NA	NA	NA	NA	NA	NA	NA	NA	NA	NA	NA	51.79634709	8.573703998	43.22264309
61	MMPS0098-1	Dec-2022	MGUS	71-75	test	M	0	NA	0	NA	0	NA	NA	NA	NA	NA	NA	15.3	NA	NA	62.52387865	19.10618907	43.41768958
62	MMPS0131-1	Feb-2023	MGUS	76-80	test	F	0	NA	0	NA	0	220	1540	218	2.5	0.03	NA	11.7	2	0	65.18656538	17.89243994	47.29412544
63	MMPS0126-1	Feb-2023	MGUS	71-75	test	M	0	NA	0	NA	2	78	1716	111.3	2.48	0.05	NA	14.5	2	0	40.54622413	18.994567	21.55165713
64	MMPS0128-1	Jan-2023	MGUS	71-75	test	M	0	NA	0	NA	2	69.2	1489	414.9	1	NA	4.05	10.9	0	NA	33.08517108	6.186821242	26.89834984
65	MMPS0141-1	Jun-2023	MGUS	66-70	test	M	1	May-2024	0	NA	NA	NA	NA	NA	NA	NA	NA	16.2	NA	NA	439.2404939	248.760128	190.4803659
66	MMPS0069-1	Sep-2022	MGUS	56-60	test	M	no follow up	NA	no follow up	NA	NA	NA	NA	NA	NA	NA	NA	13.8	NA	NA	196.8595212	87.75151795	109.1080032
67	MMPS0139-1	Jun-2023	SMM	76-80	test	F	0	NA	0	NA	0	42.3	774	158.2	0.03	0.1	4.55	11.1	2	1	150.853589	27.08130786	123.7722811
68	MMPS0103-1	Dec-2022	MGUS	51-55	test	F	1	Nov-2024	0	NA	1	44.8	639	1807.5	55.5	NA	NA	13.3	3	NA	50.75696984	15.3655227	35.39144714
69	MMPS0155-1	Jul-2023	MGUS	81-85	test	M	no follow up	NA	no follow up	NA	NA	NA	NA	NA	NA	NA	NA	NA	NA	NA	163.1015818	33.25669636	129.8448855
70	MMPS0175-1	Apr-2023	MGUS	86-90	test	M	0	NA	1	Jul-2024	NA	257.4	1737	238	2.15	NA	NA	12.9	NA	NA	443.8530395	180.9668436	262.8861959
71	MMPS0172-1	Mar-2023	MGUS	61-65	test	M	no follow up	NA	no follow up	NA	2	39.2	2174	215.1	5	0.01	NA	13.8	2	1	74.58757305	22.93120727	51.65636578
72	MMPS0173-1	Mar-2023	MGUS	71-75	test	M	0	NA	0	NA	NA	50.1	2004	597.2	0.87	NA	NA	15.9	NA	NA	56.54949205	16.15765129	40.39184076
73	MMPS0134-1	Apr-2023	overt MM	51-55	test	M	NA	NA	NA	NA	NA	27.3	9145	23.9	17.28	NA	4.64	9.2	NA	NA	3506.500556	96.4217973	3410.078759
74	MMPS0143-1	May-2023	MGUS	86-90	test	M	0	NA	0	NA	NA	14.2	1783	114.9	0.9	NA	9.63	12.4	NA	NA	127.19176	29.3719896	97.81977037
75	MMPS0140-1	Jun-2023	SMM	41-45	test	F	0	NA	0	NA	2	132	2771	74.1	0.21	NA	NA	13	2	NA	91.20630851	22.63675149	68.56955702
76	MMPS0146-1	May-2023	overt MM	76-80	train	F	NA	NA	NA	NA	2	8	7098	15	206.99	NA	10.18	9	2	NA	957.5910407	384.9735417	572.617499
77	MMPS0116-1	Jan-2023	overt MM	56-60	test	F	NA	NA	NA	NA	NA	16.6	633	26.1	0.01	NA	NA	13.2	NA	NA	509.9253518	196.3653694	313.5599823
78	MMPS0132-1	Feb-2023	MGUS	66-70	test	M	0	NA	0	NA	2	78	2422	382	NA	NA	NA	15.9	NA	NA	129.6656381	10.88081761	118.7848205
79	MMPS0114-1	Jan-2023	MGUS	66-70	test	F	no follow up	NA	no follow up	NA	2	68.5	2614	133.1	2.09	NA	2.39	14.8	2	NA	64.5006615	32.30903046	32.19163104
80	MMPS0110-1	Jan-2023	MGUS	66-70	test	M	no follow up	NA	no follow up	NA	NA	45.5	1128	514	5.15	NA	NA	14.7	NA	NA	482.5798937	14.41071513	468.1691785
81	MMPS0095-1	Nov-2022	overt MM	56-60	test	F	NA	NA	NA	NA	NA	80.4	1385	291.5	28.08	NA	2.13	12.8	NA	NA	57.39918763	31.30404836	26.09513927
82	MMPS0147-1	Jun-2023	MGUS	56-60	test	M	0	NA	0	NA	NA	48.5	1002	505	0.93	NA	NA	13.4	NA	NA	102.6860227	23.56444541	79.12157727
83	MMPS0320-1	Oct-2023	SMM	51-55	test	F	0	NA	0	NA	2	37.5	1662	119	21.37	0.05	1.14	12.6	2	1	49.83120821	16.84180116	32.98940705
84	MMPS0159-1	Jul-2023	MGUS	81-85	test	M	0	NA	0	NA	NA	42.4	782	39.1	0.72	NA	2.17	14.6	NA	NA	58.38733257	11.19081853	47.19651404
85	MMPS0160-1	Aug-2023	overt MM	81-85	train	M	NA	NA	NA	NA	NA	8	472	15.7	0.01	NA	NA	12	NA	NA	1944.208462	1224.959704	719.2487584
86	MMPS0154-1	Jul-2023	overt MM	71-75	test	M	NA	NA	NA	NA	NA	16.7	709	34.7	7.59	NA	12.29	9.6	NA	NA	443.2436257	86.09411878	357.1495069
87	MMPS0328-1	Nov-2023	overt MM	56-60	train	M	NA	NA	NA	NA	NA	10.1	4507	15	121.17	NA	3.75	11.8	NA	NA	210.8880985	106.0271146	104.8609839
88	MMPS0329-1	Nov-2023	overt MM	76-80	train	M	NA	NA	NA	NA	NA	14.3	4170	41.6	0.13	NA	6.38	9.9	NA	NA	88.58999778	29.26769125	59.32230653
89	MMPS0330-1	Oct-2023	overt MM	66-70	train	M	NA	NA	NA	NA	NA	9.3	427	408.2	22.25	NA	NA	13.1	NA	NA	524.0680746	124.2283682	399.8397063
90	MMPS0333-1	Mar-2024	overt MM	76-80	test	M	NA	NA	NA	NA	NA	9.9	373	77.6	0.05	NA	NA	10.5	NA	NA	1061.720474	274.9000573	786.8204165
91	MMPS0179-1	Sep-2023	MGUS	46-50	test	F	0	NA	0	NA	2	NA	2238	60	NA	NA	NA	12.6	2	NA	240.5848591	15.73251327	224.8523458
92	MMPS0180-1	Sep-2023	overt MM	71-75	train	F	NA	NA	NA	NA	NA	11.7	154	4377.4	4.15	NA	4.83	9.1	NA	NA	1603.052063	475.0230972	1128.028966
93	MMPS0336-1	Oct-2023	overt MM	66-70	train	M	NA	NA	NA	NA	NA	58	3932	102.9	1.96	NA	5.41	13.4	NA	NA	148.483007	18.27158261	130.2114244
94	MMPS0344-1	Feb-2024	overt MM	66-70	test	M	NA	NA	NA	NA	NA	8	5643	15	24.33	NA	11.9	10.3	NA	NA	211.1779521	150.8527565	60.32519562
95	MMPS0345-1	Mar-2024	MGUS	66-70	test	F	no follow up	NA	no follow up	NA	NA	79	2254	732.5	1.81	NA	8.13	12.7	NA	NA	392.9925119	48.5241521	344.4683598
96	MMPS0350-1	Mar-2024	overt MM	56-60	train	F	NA	NA	NA	NA	NA	16.3	590	44.2	715.03	NA	NA	9.6	NA	NA	2081.819454	1967.429471	114.3899833
97	MMPS0353-1	Aug-2024	overt MM	81-85	test	F	NA	NA	NA	NA	NA	15.6	10226	15	0.01	NA	12.82	7.3	NA	NA	217.4458434	52.42405387	165.0217895
98	MMPS0161-1	Aug-2023	MGUS	71-75	test	M	no follow up	NA	no follow up	NA	NA	62	701	1060	NA	NA	NA	12.9	NA	NA	93.88117896	15.00771996	78.873459
99	MMPS0162-1	Aug-2023	overt MM	81-85	train	F	NA	NA	NA	NA	NA	39.1	746	131.7	162.93	NA	2.26	11.7	NA	NA	215.9362906	71.0346761	144.9016145
100	MMPS0167-1	Aug-2023	SMM	66-70	test	M	0	NA	0	NA	1	27	544	1623.9	14.05	0.15	NA	10.3	3	0	71.78610814	16.66742764	55.1186805
101	MMPS0363-1	Oct-2023	overt MM	56-60	test	M	NA	NA	NA	NA	NA	8	6894	15	35.41	NA	2.99	10.3	NA	NA	147.8155613	51.02448519	96.79107611
102	MMPS0365-1	Oct-2023	MGUS	76-80	test	F	0	NA	0	NA	1	1247.8	998	106.5	0.12	NA	2.58	13.3	2	NA	114.0979739	39.26021213	74.83776179
103	MMPS0366-1	Jul-2024	overt MM	61-65	test	F	NA	NA	NA	NA	NA	29	3245	26.6	20.19	NA	4.13	10.9	NA	NA	565.8940043	34.45829512	531.4357092
104	MMPS0372-1	Sep-2024	MGUS	NA	test	F	0	NA	0	NA	1	64	2286	566	NA	NA	NA	11	1	NA	454.797662	31.86816721	422.9294948
105	MMPS0408-1	Jun-2024	SMM	51-55	test	F	0	NA	0	NA	2	153.4	2013	15	0.42	NA	NA	13.1	1	NA	60.51440132	23.51610451	36.99829681
106	MMPS0164-1	Aug-2023	overt MM	71-75	train	M	NA	NA	NA	NA	NA	45.5	2797	73.9	12.32	NA	2.18	14.7	NA	NA	176.5775941	55.29284434	121.2847498
107	MMPS0470-1	May-2024	SMM	71-75	test	F	0	NA	0	NA	2	NA	NA	NA	16.85	NA	2.66	11.1	NA	NA	130.8317816	30.57730823	100.2544734
108	MMPS0480-1	Sep-2024	MGUS	NA	test	M	no follow up	NA	no follow up	NA	NA	NA	NA	NA	NA	NA	NA	NA	NA	NA	51.21823299	17.0261045	34.19212849
109	MMPS0492-1	Jun-2024	MGUS	61-65	test	M	0	NA	0	NA	3	145	1164	141.6	0.78	NA	1.5	15.5	1	NA	304.1660893	25.93705188	278.2290374
110	MMPS0502-1	Sep-2024	SMM	NA	test	F	0	NA	0	NA	3	NA	NA	NA	NA	NA	NA	NA	NA	NA	70.94905268	36.79896919	34.15008349
111	MMPS0509-1	Aug-2024	overt MM	66-70	test	M	NA	NA	NA	NA	NA	49.8	897	166.2	155.14	NA	2.62	13.2	NA	NA	464.652837	440.9840859	23.66875105
112	MMPS0600-1	Jun-2024	SMM	71-75	test	F	1	Nov-2024	0	NA	2	11.3	3867	15	2.87	0.1	2.03	11.8	2	1	449.3324676	108.2479108	341.0845568
113	MMPS0602-1	Jul-2024	overt MM	36-40	train	M	NA	NA	NA	NA	NA	30.8	1688	99.7	366.39	NA	30.52	13.4	NA	NA	961.7650171	862.4208964	99.34412062
114	MMPS0603-1	Jul-2024	SMM	56-60	test	F	0	NA	0	NA	2	35.6	1119	50.7	0.01	NA	1.87	14.8	1	NA	1165.528957	104.1671276	1061.36183
115	MMPS0604-1	Aug-2024	overt MM	51-55	test	F	NA	NA	NA	NA	NA	17.9	433	4950.8	72.97	NA	4.23	6.1	NA	NA	2701.623854	592.5436712	2109.080183
116	MMPS0100-1	Nov-2022	SMM	61-65	test	F	1	Aug-2023	1	Oct-2023	1	8	474	1349.7	89.44	0.15	5.3	10.2	2	1	368.5341985	270.987526	97.54667251
117	MMPS0092-1	Nov-2022	MGUS	76-80	test	M	0	NA	0	NA	1	44	777	600	2.8	NA	NA	13.7	2	NA	53.83132432	11.86337492	41.9679494
118	MMPS0089-1	Nov-2022	SMM	76-80	test	M	0	NA	0	NA	2	92.8	3599	80.3	14.63	0.1	4.14	14.5	2	1	54.62558791	31.09332099	23.53226692
119	MMPS0099-1	Dec-2022	MGUS	66-70	test	F	0	NA	0	NA	0	180	1180	170	NA	NA	NA	14.4	NA	NA	74.03917915	26.96037993	47.07879923
120	MMPS0106-1	Dec-2022	MGUS	66-70	test	M	0	NA	0	NA	0	30	300	700	10	NA	NA	14.7	2	NA	45.22749535	10.87552778	34.35196757
121	MMPS0122-1	Jan-2023	MGUS	66-70	test	M	0	NA	0	NA	NA	141	1176	183	0.92	NA	NA	14.8	NA	NA	38.69380486	17.77756622	20.91623864
122	MMPS0104-1	Dec-2022	SMM	91-95	test	M	0	NA	0	NA	2	35	2594	129.8	0.03	0.05	4.88	10.1	2	2	284.3861536	45.05887243	239.3272812
123	MMPS0170-1	Mar-2023	SMM	46-50	test	M	0	NA	0	NA	1	71	789	891	28.14	NA	NA	13.1	2	NA	98.80890703	60.98087585	37.82803117
124	MMPS0129-1	Jan-2023	SMM	81-85	test	F	1	Aug-2024	1	Aug-2024	1	8	273	2631.2	0.14	0.2	3.27	12.5	3	2	69.77998939	15.34926312	54.43072627
125	MMPS0120-1	Jan-2023	SMM	71-75	test	M	0	NA	0	NA	2	44.8	2392	71.1	0.35	NA	2	13.4	1	NA	64.41001851	23.4405589	40.96945961
126	MMPS0085-1	Nov-2022	MGUS	56-60	test	M	1	Feb-2023	1	Feb-2023	1	75	1252	1223	0.03	NA	NA	14.7	2	NA	86.97113139	28.38654912	58.58458227
127	MMPS0085-2	Feb-2023	SMM	56-60	test	M	0	NA	0	NA	1	75	1252	1223	0.03	0.15	NA	14.7	2	1	79.63270452	17.44946881	62.18323571
128	MMPS0121-1	Jan-2023	MGUS	61-65	test	M	0	NA	0	NA	0	104.5	879	489.9	1.31	NA	NA	13	1	NA	151.403578	8.972550365	142.4310276
129	MMPS0169-1	Mar-2023	SMM	71-75	test	F	1	Jun-2023	1	Jun-2023	0	69.6	752	110.9	37.2	0.1	2.49	12.8	2	1	87.02018513	34.64728123	52.3729039
130	MMPS0051-2	Feb-2023	SMM	66-70	test	F	0	NA	0	NA	1	25.2	617	839.8	27	0.1	1.56	13.7	2	1	79.47352395	25.319074	54.15444994
131	MMPS0081-2	May-2023	MGUS	61-65	test	F	0	NA	0	NA	2	20	1326	20	0.12	NA	NA	13.8	1	NA	206.2001451	22.99307885	183.2070663
132	MMPS0254-2	May-2023	SMM	71-75	test	M	1	Oct-2024	0	NA	2	20	3000	19.3	26	0.6	NA	14.5	2	3	191.6155625	65.86622181	125.7493407
133	MMPS0177-1	Mar-2023	SMM	61-65	test	M	0	NA	0	NA	2	31.5	2040	32.9	14.49	NA	NA	13.8	2	NA	106.2936863	40.63685031	65.65683595
134	MMPS0006-2	Feb-2023	MGUS	51-55	test	M	0	NA	0	NA	0	31.6	604	163.7	5.52	NA	NA	14	2	NA	19.85971932	4.950455815	14.90926351
135	MMPS0176-1	Mar-2023	MGUS	96-100	test	M	0	NA	0	NA	2	25	1700	25	80	NA	NA	13.9	2	NA	102.8197705	34.52880139	68.29096916
136	MMPS0101-1	Nov-2022	MGUS	61-65	test	F	0	NA	0	NA	2	78.3	1734	204.4	1.25	NA	NA	13.7	1	NA	85.34111063	17.86987662	67.47123401
137	MMPS0137-1	Apr-2023	SMM	71-75	test	M	0	NA	0	NA	2	21.3	2742	288.6	54.64	0.5	2.61	14	2	3	135.8515776	59.19309053	76.65848709
138	MMPS0127-1	Jan-2023	SMM	81-85	test	M	0	NA	0	NA	2	34.2	1513	21.9	NA	0.05	NA	13.9	2	0	46.45670247	7.175862604	39.28083986
139	MMPS0119-1	Jan-2023	SMM	76-80	test	M	0	NA	0	NA	2	13.7	4217	101.1	11.3	0.05	3.69	14.4	2	2	115.7731224	18.41773975	97.35538263
140	MMPS0124-1	Feb-2023	MGUS	66-70	test	M	0	NA	0	NA	0	101.8	1096	177.9	14.93	NA	NA	13.1	2	NA	28.01856287	15.98482847	12.0337344
141	MMPS0059-1	Jul-2022	MGUS	66-70	test	M	0	NA	0	NA	0	10.7	513	60.8	28.56	NA	1.98	14.9	2	NA	234.1516426	25.02729594	209.1243467
142	MMPS0059-2	Jul-2023	SMM	66-70	test	M	0	NA	0	NA	0	10.7	513	60.8	28.56	0.1	1.98	14.9	2	1	111.7467091	19.77907988	91.96762921
143	MMPS0017-2	Aug-2022	MGUS	76-80	test	M	0	NA	0	NA	2	27.2	2000	29.8	4.18	NA	NA	13.7	2	NA	123.5381501	38.91855068	84.61959943
144	MMPS0019-2	May-2023	MGUS	56-60	test	F	0	NA	0	NA	2	55	1800	22	0.833333333	NA	NA	14	1	NA	54.63668929	15.51544887	39.12124042
145	MMPS0030-2	Jul-2022	MGUS	66-70	test	M	0	NA	1	Aug-2024	0	20.2	654	170	87.81	NA	1.43	13.5	2	NA	65.55822268	19.12341063	46.43481205
146	MMPS0030-3	Aug-2024	MGUS	66-70	test	M	0	NA	0	NA	0	17	763	114.6	16.24	NA	1.43	13.5	2	NA	82.20429869	12.49646653	69.70783216
